# Identifying Distinct Tourette Disorder Subtypes using Clinical Data

**DOI:** 10.1101/2025.11.09.25339700

**Authors:** Subramanian Krishnamurthy, Tourette International Collaborative Genetics (TIC Genetics), Robert A. King, Jay A. Tischfield, Gary A. Heiman, Jinchuan Xing

**Author notes:** Correspondence: Gary A. Heiman, Ph.D., Department of Genetics, Rutgers, The State University of New Jersey Nelson Biology Laboratories B412, 604 Allison Rd, Piscataway, NJ 08854, Jinchuan Xing, Ph.D., Department of Genetics, Rutgers, The State University of New Jersey Life Science Building 225, 145 Bevier Road, Piscataway, NJ 08854.

## Abstract

Tourette Disorder (TD), or Tourette Syndrome, is a highly heterogeneous childhood-onset neurodevelopmental disorder with a global prevalence of 0.5%. TD’s large phenotypic heterogeneity, variable heritability patterns, and frequent but varied comorbidity with other neurodevelopmental disorders indicate that different TD patients might have different etiologies. In this study, we performed unsupervised clustering of clinical data, such as categorical diagnoses and comorbidities, from 865 subjects with TD from the Tourette International Collaborative Genetics (TIC Genetics) study to detect TD phenotypic clusters. Using two different clustering methods, K-Means and Bayesian Hierarchical Clustering, we identified five distinct, clinically relevant phenotypic clusters. These phenotypic clusters are characterized by both previously described TD comorbidities, such as Obsessive-Compulsive Disorder (OCD) and Attention Deficit/Hyperactivity Disorder (ADHD), as well as other characteristics, such as sex and region. Defining clinically relevant TD phenotypic clusters could enable better diagnostics, treatment, and the understanding of TD etiology. In addition, stratified analysis of genetic data based on these phenotypic subtypes may help identify genes contributing to each TD subtype and provide insights into the disease variability.
