## Supplementary material for "Identifying Distinct Tourette Disorder Subtypes using Clinical Data": Tables

### Sheet: TS Subtypes Tables
Tables for TD Subtype Paper
Table 1. Comparison of K-Means (KM) and BHC Clusters

### Sheet: T1
Table 1. Comparison of K-Means (KM) and BHC Clusters
Kmclust	Kmsize+	BHCclust	BHCsize*	Pos. Correlation	Neg. Correlation
1	210	6	249	ADHD	Trichotillomania
				OCD
				Male
				ASD+
				USA+
				Tic Early Onset+
2	40			Trichotillomania
				USA
		3	30	OCD+*
		4	10		OCD*
3	289	5	250	OCD	ADHD
				Female	Trichotillomania
				Europe+
4	229	2	206	South Korea+	OCD
				Tic Late Onset+	ADHD
					Trichotillomania
					ASD
5	97	1	120	ADHD	OCD
				Male+	TicSxCur
				ASD+	Trichotillomania
Note:	Primary cluster characteristics are highlighed
	+ indicates of significance in Kmeans
	* indicates of significance in BHC
	The differences are only in cluster characteristics with low statistical significance
